# Evaluating the impact of modeling choices on the performance of integrated genetic and clinical models

**DOI:** 10.1101/2023.11.01.23297927

**Authors:** Theodore J. Morley, Drew Willimitis, Michael Ripperger, Hyunjoon Lee, Lide Han, Yu Zhou, Jooeun Kang, Lea K. Davis, Jordan W. Smoller, Karmel W. Choi, Colin G. Walsh, Douglas M. Ruderfer

## Abstract

The value of genetic information for improving the performance of clinical risk prediction models has yielded variable conclusions. Many methodological decisions have the potential to contribute to differential results across studies. Here, we performed multiple modeling experiments integrating clinical and demographic data from electronic health records (EHR) and genetic data to understand which decision points may affect performance. Clinical data in the form of structured diagnostic codes, medications, procedural codes, and demographics were extracted from two large independent health systems and polygenic risk scores (PRS) were generated across all patients with genetic data in the corresponding biobanks. Crohn’s disease was used as the model phenotype based on its substantial genetic component, established EHR-based definition, and sufficient prevalence for model training and testing. We investigated the impact of PRS integration method, as well as choices regarding training sample, model complexity, and performance metrics. Overall, our results show that including PRS resulted in higher performance by some metrics but the gain in performance was only robust when combined with demographic data alone. Improvements were inconsistent or negligible after including additional clinical information. The impact of genetic information on performance also varied by PRS integration method, with a small improvement in some cases from combining PRS with the output of a clinical model (late-fusion) compared to its inclusion an additional feature (early-fusion). The effects of other modeling decisions varied between institutions though performance increased with more compute-intensive models such as random forest. This work highlights the importance of considering methodological decision points in interpreting the impact on prediction performance when including PRS information in clinical models.
