## Supplemental tables 1 and 2 for "Evaluating the impact of modeling choices on the performance of integrated genetic and clinical models"

### Sheet: Table 1-Final Results By Split
							VUMC													MGB
Scientific Question	Model #	Category	Clinical Model Source Data			Clinical Model	AUROC by split						AUPRC by split							AUROC by split						AUPRC by split
				Fusion Approach	Fusion Model		1	2	3	4	5	Avg.	1	2	3	4	5	Avg.		1	2	3	4	5	Avg.	1	2	3	4	5	Avg.
How well does PRS predict Crohn's disease alone?	1	Genetics only	NA	NA	NA	NA	0.641253	0.728329	0.65193	0.738109	0.625469	0.677018	0.035734	0.021247	0.0084	0.009934	0.013408	0.0177446		0.716	0.682	0.663	0.627	0.638	0.6652	0.005	0.01	0.005	0.023	0.014	0.0114
How well do demographics predict Crohn's disease alone?	2	Demographics only	Genetics Sample	NA	NA	Random Forest	0.72624	0.793605	0.757479	0.741689	0.710601	0.745923	0.018268	0.016015	0.010375	0.013397	0.008329	0.0132768		0.703	0.805	0.767	0.716	0.696	0.7374	0.101	0.018	0.005	0.006	0.009	0.0278
Does genetics + demographics perform better than either alone?	3	Genetics and demographics	Genetics Sample	Early	Logistic Regression	Random Forest	0.761812	0.844383	0.787806	0.84242	0.749727	0.79723	0.023095	0.056349	0.012659	0.0224	0.02868	0.0286366		0.755	0.813	0.807	0.716	0.72	0.7622	0.103	0.073	0.007	0.02	0.025	0.0456
Does a model trained on patients from the same genetics sample perform better than a model trained on the larger EHR population?	4	Clinical Only	EHR	NA	NA	Logistic Regression	0.89439	0.910329	0.86376	0.841466	0.875656	0.87712	0.086669	0.051789	0.034466	0.041636	0.087157	0.0603434		0.973	0.976	0.992	0.991	0.984	0.9832	0.092	0.083	0.121	0.109	0.111	0.1032
	5		Genetics Sample	NA	NA	Logistic Regression	0.922027	0.933594	0.872487	0.881435	0.862495	0.894408	0.083858	0.095553	0.04265	0.065149	0.089955	0.075433		0.962	0.947	0.982	0.98	0.968	0.9678	0.111	0.091	0.082	0.092	0.107	0.0966
Does including genetic information in the model effect performance difference between genetics sample and EHR population?	6	Late fusion logistic with interaction	EHR	Late	Logistic Regression	model 4	0.898948	0.91194	0.875475	0.869764	0.893072	0.88984	0.106703	0.086971	0.038135	0.056045	0.066724	0.0709156		0.975	0.98	0.99	0.991	0.981	0.9834	0.112	0.176	0.115	0.132	0.132	0.1334
	7		Genetics Sample	Late	Logistic Regression	model 5	0.918797	0.940206	0.892749	0.9002	0.880913	0.906573	0.126801	0.156526	0.044449	0.08971	0.062713	0.0960398		0.966	0.949	0.977	0.98	0.966	0.9676	0.136	0.131	0.108	0.139	0.191	0.141
Does allowsing for classifier selection increase prediction performance?	8	Clinical Only with classifier selection	Genetics Sample	NA	NA	Random Forest	0.918972	0.959657	0.912225	0.914503	0.844459	0.909963	0.258805	0.322841	0.108576	0.207397	0.195899	0.218704		0.949	0.94	0.999	0.997	0.997	0.9764	0.499	0.605	0.774	0.534	0.654	0.6132
Does early or late fusion provide the best prediction performance?	9	Late fusion with classifier selection	Genetics Sample	Late	Logistic Regression	model 8	0.921149	0.963585	0.92775	0.926845	0.860096	0.919885	0.318092	0.34241	0.123449	0.247189	0.18291	0.24281		0.953	0.94	0.999	0.997	0.997	0.9772	0.447	0.62	0.737	0.596	0.681	0.6162
	10	Early fusion with classifier selection	Genetics Sample	Early	Random Forest	NA	0.907731	0.963484	0.914325	0.913925	0.869647	0.913822	0.317311	0.292913	0.111686	0.205203	0.193766	0.224176		0.941	0.944	0.999	0.997	0.997	0.9756	0.492	0.607	0.834	0.694	0.645	0.6544

### Sheet: Table 2-NRI IDI
	VUMC								MGB
	Demographics + PRS		Early Fusion: Clinical + PRS		Late Fusion: Clinical + PRS		Late Fusion: Recalibrated Clinical + PRS		Demographics + PRS		Early Fusion: Clinical + PRS		Late Fusion: Clinical + PRS		Late Fusion: Recalibrated Clinical + PRS
Split	NRI	IDI	NRI	IDI	NRI	IDI	NRI	IDI	NRI	IDI	NRI	IDI	NRI	IDI	NRI	IDI
1	0.52	0.0053	0.40	0.013	1.26	0.078	0.21	-0.0055	0.72	0.0019	0.34	0.0028	1.0	0.24	-0.20	-0.062
2	0.79	0.0090	0.49	0.0094	1.48	0.073	0.050	-0.018	0.35	0.0046	-0.65	-0.0054	1.46	0.24	-0.16	-0.039
3	0.53	0.0024	-0.15	-0.0021	1.35	0.046	0.75	0.0075	0.65	0.00072	0.39	0.0031	1.92	0.28	-1.031	-0.17
4	0.69	0.0049	-0.07	-0.0027	1.36	0.11	0.87	0.036	0.21	0.0029	0.34	0.0043	1.90	0.24	-0.081	-0.083
5	0.38	0.0053	0.14	0.0028	1.18	0.082	0.097	0.0077	0.33	0.0030	-0.96	-0.036	1.56	0.41	0.39	0.090
